# Pembrolizumab alters the tumor immune landscape in a patient with dMMR glioblastoma

**DOI:** 10.1101/2023.12.08.23299732

**Authors:** Todd Bartkowiak, Asa A. Brockman, Bret C. Mobley, Hannah Harmsen, Paul Moots, Ryan Merrell, Douglas B. Johnson, Reid C. Thompson, Vinay K. Puduvalli, Rebecca A. Ihrie

## Abstract

Congenital DNA mismatch repair defects (dMMR), such as Lynch Syndrome, predispose patients to a variety of cancers and account for approximately 1% of glioblastoma cases. While few therapeutic options exist for glioblastoma, checkpoint blockade therapy has proven effective in dMMR tumors. Here we present a case study of a male in their 30s diagnosed with dMMR glioblastoma treated with pembrolizumab who experienced a partial response to therapy. Using a multiplex IHC analysis pipeline on archived slide specimens from tumor resections at diagnosis and after therapeutic interventions, we quantified changes in the frequency and spatial distribution of key cell populations in the tumor tissue. Notably, proliferating (KI67+) macrophages and T cells increased in frequency as did other KI67+ cells within the tumor. Therapeutic intervention remodeled the cellular spatial distribution in the tumor leading to a greater frequency of macrophage/tumor cell interactions and T cell/T cell interactions, highlighting impacts of checkpoint blockade on tumor cytoarchitecture and revealing spatial patterns that may indicate advantageous immune interactions in glioma and other solid tumors treated with these agents.

**Insight:** This work sheds light on the capacity of checkpoint blockade therapy to modulate the immune microenvironment in DNA mismatch repair deficient glioblastoma, highlights the utility of window-of-opportunity clinical trials in patient selection of immunomodulatory therapies, and demonstrates the feasibility and utility of mapping cellular interactions associated with therapeutic responses in gliomas and other solid tumors.

**Statement regarding non-clinical trial status:** We confirmed with a treating neurologist in this case that the treatment received by the individual whose samples are studied was part of routine clinical care and not a clinical trial, as the patient was previously diagnosed with Lynch syndrome (a mismatch repair deficiency). The use of pembrolizumab is recommended for treatment of tumors with high mutational burden due to mismatch repair deficiency and is currently considered standard of care for these tumors. Additionally, though the intervention and outcome are detailed in the manuscript, the focus of the manuscript is on reporting changes observed in the immune microenvironment at different points in the clinical trajectory - a retrospective analysis performed after clinical care was complete.
