## Supplementary Table 1 for "Pembrolizumab alters the tumor immune landscape in a patient with dMMR glioblastoma"

### Sheet: Table 1
	Supplementary Table 1: Immunohistochemistry Antibody Panel
	Staining Round	Target	Catalog No.	Dilution	Vendor
	1	CD68	PA0273	RTU	Leica
	2	IBA1	019-19741	1:1000	FujiFilm
	3	PD-1	HPA035971	1:75	Sigma-Aldrich
	4	PD-L1	PA5-28115	1:7500	ThermoFisher
	5	CD4	PA0427	RTU	Leica
	6	CD8	MM39-10	RTU	StatLab
	7	CD3	PA0553	RTU	Leica
	8	KI67	PA0118	RTU	Leica
	RTU: Prediluted Ready-To-Use
